# Workplace transmission of SARS-CoV-2 among health-care workers in Malaysia

**DOI:** 10.1101/2024.06.06.24306328

**Authors:** Chan Yean Yean, Muhammad Zarul Hanifah Md Zoqratt, Nyok-Sean Lau, Nurfadhlina Musa, Muhammad Fazli Khalid, Lim Shu Yong, Wan Mohd Zahiruddin Wan Mohammad, Sadequr Rahman, Wilhelm Wei Han Eng, Zaini bin Hussin, Abdul Haris bin Muhammad, Maizun Binti Mohd Zain, Suhaiza Binti Sulaiman, Nik Mohd Hafiz Bin Mohd Fuzi, Noor Hafizan Binti Mat Salleh, Syahida binti Omar, Ahmad Sukari Halim, Zakuan Zainy Deris, Kirnpal Kaur Banga Singh, Azian Harun, Muhammad Nashrul Farhan Samsudin, Chua Wei Lian, Nazmi Liana Binti Azmi, Engku Nur Syafirah bt Engku Abd Rahman, Naveed Ahmed, Nor Azwany Yaacob, Aliff Ridzwan Hamidun, Mohd Hazwan Baharuddin, Mohd Nasrullah Nik Ab. Kadir, Munira Hj Mahmud, Mohd Azmi Suliman, Qasim Ayub, Rosline Hassan

**Affiliations:** Department of Medical Microbiology and Parasitology, School of Medical Sciences, Universiti Sains Malaysia, Kubang Kerian 16150, Kelantan, Malaysia; Institute for Research in Molecular Medicine (INFORMM), Universiti Sains Malaysia, 16150 Kubang Kerian, Kelantan, Malaysia; Monash University Malaysia Genomics Facility, School of Science, Jalan Lagoon Selatan, 47500 Bandar Sunway, Selangor Darul Ehsan, Malaysia; Centre for Chemical Biology, Universiti Sains Malaysia, Bayan Lepas, 11900 Penang, Malaysia; Human Genome Centre, School of Medical Sciences, Universiti Sains Malaysia, 16150 Kubang Kerian, Kelantan, Malaysia; Department of Community Medicine, School of Medical Sciences, Universiti Sains Malaysia, 16150 Kubang Kerian, Kelantan, Malaysia; Kelantan State Health Department, Kelantan, Malaysia; Head of Public Health Unit HRPZ2, Medical Division, Kelantan State Health Department, Kelantan, Malaysia; Surveillance Unit, Kelantan State Health Department, Kelantan, Malaysia; Communicable Disease Control (CDC) Unit, Kelantan State Health Department, Malaysia; Kota Bharu Public Health Laboratory, Kelantan, Malaysia; Molecular lab, Disease Division, Kota Bharu Public Health Laboratory, Jalan Kuala Krai, 16010 Kota Bharu, Kelantan, Malaysia; Hospital Universiti Sains Malaysia, Universiti Sains Malaysia, Kubang Kerian 16150, Kelantan, Malaysia; Reconstructive Sciences Unit, School of Medical Sciences, Universiti Sains Malaysia, Kubang Kerian 16150, Kelantan, Malaysia; Department of Pharmacy, Raja Perempuan Zainab II Hospital, Ministry of Health Malaysia, Kota Bharu, Kelantan, Malaysia; Department of Haematology, School of Medical Sciences, Universiti Sains Malaysia, 16150, Kubang Kerian, Kelantan, Malaysia

**Keywords:** COVID-19, viral genomics, molecular epidemiology, genetic cluster

## Abstract

COVID19 genomic surveillance is instrumental to better understand transmission dynamics in a setting, detect emergence of new variants and monitor spread of variants at the national, regional and global levels. Complete viral genome sequences are powerful enough to approximate epidemiology and enable informed public health response policies and determine their success. Between 24th November to 9th December 2020, a workplace COVID-19 outbreak, assigned as the Hilir cluster, occurred among healthcare workers (HCWs) in a northeast Malaysian university teaching hospital that was not designated for COVID-19 treatment. Mass screening of 1,292 individuals based on case interviews, contact tracings and nucleic acid testing detected 17 cases from various hospital wards and units. To investigate how COVID19 transmission occurred we whole genome sequenced 14 samples collected from healthcare workers and 5 samples from the concurrent community outbreaks. The genomes of these samples were compared with closely-related publically available genomes from GISAID to gain insights into COVID19 transmission in the hospital and at the local and global scale. The 14 viral sequences obtained from the Hilir cluster were assigned to Pango lineages B.1.524 (7 samples) and B.1.36.16 (7 samples) whereas the community samples were assigned as either B.1.524 and B.1. Phylogenetics revealed multiple introduction of B.1.524 into the workplace, while close relatedness of all B.1.36.16 samples suggested that the introduction of these lineages into the workplace likely stemmed from a single introduction. These lines of genomic evidences contradicted with the proposed transmission route, underlining the central role of genomics in COVID-19 or any future pandemics surveillance. The study also highlight the difficulty in enforcing and maintaining isolation methods in a hospital setting.

**Impact statement:** Epidemiological outbreak investigation and sequencing of SARS-CoV-2 viral genomes was employed to study a healthcare workplace outbreak of COVID-19 that occurred in a Northeast Malaysian hospital between 24th November to 9th December 2020. We sought to understand the transmission dynamics of this Hilir cluster by sequencing samples obtained from 14 infected HCW and five infected individuals from the local community. The phylogeny of the viral sequences was studied using publically available SARS-CoV-2 genomes. We found two major COVID-19 lineages with possibly different transmission dynamics. The B.1.524 lineage was widespread in the community and possibly entered the workplace more than once whereas the B.1.36.16 lineages clustered together indicating a single introduction into the workplace. We also investigated COVID-19 transmission of the two lineages in the global context and found contradicting results between Pango lineage assignment and phylogenetic relatedness of B.1.36.16 genomes of Thailand-Malaysia-Singapore versus Bangladesh. This underlines the importance of integrating whole viral genome phylogenetics to complement epidemiological investigations and understand the spread of a disease in the community and guide national policies during pandemics.

**Outcome:**

⍰ The 14 sequences from the Hilir cluster and five community outbreak samples fall into two Pango lineages B.1.524 and B.1.36.16.
⍰ Phylogenetic analyses suggest that B.1.524 possibly entered the workplace multiple times as evidenced by distant phylogenetic relatedness of B.1.524 Hilir genomes into four separate subclades. The community samples were clustered within a B.1.524 subclade which also includes three samples from the Hilir healthcare workers cluster.
⍰ The viral sequence relatedness of B.1.36.16 Hilir genomes suggest a single entry into the workplace. None of the community samples were assigned as B.1.36.16

**Data summary:** Details on public genomes, metadata used and contributing authors are available from GISAID using EPI_SET ID EPI_SET_230904pv (Pango lineage B.1.524), EPI_SET_230904ps (Pango lineage B.1.36) and EPI_SET_230904ky (Pango lineage B.1.36.16).

The genome sequences generated from this projectare accessible through GISAID and GenBank accession IDs; refer to Supplementary Table 1. Full details and reproduction of the genome assembly and variant analysis is accessible through the Github repository: https://github.com/ZarulHanifah/snakemake_COVID19.
