## SupplementaryTable1 for "Workplace transmission of SARS-CoV-2 among health-care workers in Malaysia"

### Sheet: Sheet1
Sample ID	Clusters	Collection Date (Month-Year)	Pango Lineages	Alternative ID	Genbank accession	GISAID accession
Kube1	Kube*	11-2020	B.1.524	C7315	MW757191	EPI_ISL_4880395
Mengketil1	Mengketil*	11-2020	B.1	NC20883	MW757202	EPI_ISL_2988871
Mengketil2	Mengketil*	11-2020	B.1.524	NC21092	MW757203	EPI_ISL_2988872
Kaya1	Kaya*	11-2020	B.1.524	NC23783	MW757204	EPI_ISL_2988873
Kaya2	Kaya*	11-2020	B.1	NC23813	MW757205	EPI_ISL_2988874
K1	Hilir	11-2020	B.1.524	C9238	MW757192	EPI_ISL_2988861
K2	Hilir	11-2020	B.1.524	C9471	MW757193	EPI_ISL_2988862
K3	Hilir	11-2020	B.1.524	C9502	MW757194	EPI_ISL_2988863
K5	Hilir	11-2020	B.1.36.16	C9558	MW757195	EPI_ISL_2988864
K6	Hilir	11-2020	B.1.36.16	C9644	MW757196	EPI_ISL_2988865
K7	Hilir	11-2020	B.1.524	C9619	MZ461920	EPI_ISL_2988875
K8	Hilir	11-2020	B.1.524	C9812	MW757197	EPI_ISL_2988866
K9	Hilir	11-2020	B.1.524	C9814	MW757198	EPI_ISL_2988867
K10	Hilir	11-2020	B.1.36.16	C9776	MZ461921	EPI_ISL_2988876
K11	Hilir	11-2020	B.1.36.16	C10018	MW757190	EPI_ISL_2988859
K12	Hilir	11-2020	B.1.36.16	C10023	MZ461922	EPI_ISL_2827790
K13	Hilir	11-2020	B.1.524	C10868	MW757200	EPI_ISL_2988869
K14	Hilir	12-2020	B.1.36.16	C10863	MW757199	EPI_ISL_2988868
K16	Hilir	12-2020	B.1.36.16	C11304	MW757201	EPI_ISL_2988870
*Refer to cases of concurrent community-based cluster
