## SupplementaryTable2 for "Workplace transmission of SARS-CoV-2 among health-care workers in Malaysia"

### Sheet: Sheet1
Gene/ protein	Pango lineage	ORF1ab								Spike Protein		ORF3a	N	ORF10
		NSP1	NSP3	NSP4	NSP5	NSP6	NSP12	NSP12	NSP13	S	S
Nucleotide position in the genome		656	6312	8637	10124	11083	13730	14408	17518	23403	23664	25563	28554	29642
Amino acid change		Deletion	T1198I	T28I	T24A	L37F	A97V	P323L	L428F	D614G	A701V	Q57H	S194L	Q29*
Mengketil1*	B.1	656_664del	C > T	-	A > G	G > T	-	C > T	C > T	A > G	C > T	G > T	C > T	-
Kaya1*	B.1	-	C > T	C > T	-	-	-	C > T	C > T	A > G	C > T	-	C > T	-
Kube1*	B.1.524	-	C > T	C > T	A > G	-	-	C > T	C > T	A > G	C > T	-	C > T	-
Mengketil2*	B.1.524	656_664del	C > T	C > T	A > G	-	-	C > T	C > T	A > G	C > T	-	C > T	-
Kaya1*	B.1.524	656_664del	C > T	C > T	-	-	-	C > T	C > T	A > G	C > T	-	C > T	-
K1	B.1.524	656_664del	C > T	C > T	A > G	-	-	C > T	C > T	A > G	C > T	-	C > T	-
K2	B.1.524	656_664del	C > T	C > T	A > G	-	-	C > T	C > T	A > G	C > T	-	C > T	-
K3	B.1.524	656_664del	C > T	C > T	A > G	-	-	C > T	C > T	A > G	C > T	-	C > T	-
K7	B.1.524	-	C > T	C > T	A > G	G > T	-	C > T	C > T	A > G	C > T		C > T	-
K8	B.1.524	-	C > T	-	A > G	G > T	C > T	C > T	C > T	A > G	C > T	-	C > T	-
K9	B.1.524	656_664del	C > T	C > T	A > G	-	-	C > T	C > T	A > G	C > T	-	C > T	-
K13	B.1.524	656_664del	C > T	C > T	A > G	-	-	C > T	C > T	A > G	C > T	-	C > T	-
K5	B.1.36.16	-	-	-	-	G > T	-	C > T	-	A > G	C > T	G > T	C > T	C > T
K6	B.1.36.16	656_664del	-	-	-	G > T	-	C > T	-	A > G	-	G > T	C > T	-
K10	B.1.36.16	-	-	-	-	-	-	C > T	-	A > G	-	G > T	C > T	-
K11	B.1.36.16	656_664del	C > T	-	-	G > T	-	C > T	C > T	A > G	-	G > T	C > T	-
K12	B.1.36.16	-	-	-	-	-	-	C > T	-	A > G	-	G > T	C > T	-
K14	B.1.36.16	-	C > T	C > T	A > G	-	-	C > T	C > T	A > G	-	-	C > T	-
K16	B.1.36.16	-	-	-	-	G > T	-	C > T	-	A > G	-	G > T	C > T	-
Frequencies (%)		52.6	73.7	57.9	57.9	36.8	5.3	100	73.7	100	78.9	36.8	100	5.3
*Non-Hilir cluster.
- N protein S194L arised in multiple occasions globally. For B.1.36.15, it arised from the B.1.36 clade
